# Multitrait Genome-Wide Analysis in the UK Biobank Reveals Novel and Distinct Variants Influencing Cardiovascular Traits in Africans and Europeans

**DOI:** 10.1101/2022.02.27.22268990

**Authors:** Musalula Sinkala, Samar Elsheikh, Mamana Mbiyavanga, Joshua Cullinan, Nicola Mulder

## Abstract

In exploring the trans-ancestral genetic nuances of cardiovascular traits, we conducted a multi-trait genome-wide association study focusing on African (AFR) and European (EUR) populations in the UK Biobank. Here, we identify 50 genomic risk loci in the AFR population, among which 43 are novel discoveries associated with four cardiovascular traits. Similarly, we identify 829 loci in the EUR population, with 47 being novel. Also, at these loci, we identify 52 SNPs (45 novel) in the AFR population and 1,856 SNPs (957 novel) in the EUR population, among which 83 are shared, highlighting both the shared and rich diversity of the genetic underpinnings of cardiovascular disease across populations. Furthermore, functional mapping of these SNPs reveals distinct distribution patterns, with the EUR population showing a higher proportion in intronic and untranslated regions. Further, our study unravels population-specific genetic associations, identifying 3,011 genes exclusive to the EUR group and 36 distinct to the AFR group. Additionally, gene enrichment analyses show unique enriched pathways for each population, highlighting the potential influence of genetic ancestry on cardiovascular trait mechanisms and manifestation. Collectively, our results underscore the importance of population-specific approaches in studying the genetic underpinnings of cardiovascular health and further indicate potential avenues for personalised medicine and targeted interventions.
