## Supplementary Data 1 for "Multitrait Genome-Wide Analysis in the UK Biobank Reveals Novel and Distinct Variants Influencing Cardiovascular Traits in Africans and Europeans"

### Sheet: Welch Test Results
Variable	meanAFR	meanEUR	tValue	lowerBound	upperBound	pValue
Pulse Rate	70.3358	68.9465	7.50039	1.02615	1.75253	8.21189e-14
Systolic Blood Pressure	139.846	139.411	1.31941	-0.211697	1.08279	0.187126
Diastolic Blood Pressure	84.6678	82.0388	13.8942	2.25801	3.00001	1.19504e-42
Max Heart Rate During Fitness Test	116.043	110.304	7.46887	4.23064	7.2465	1.91388e-13

### Sheet: Variable Stats
Stats	Variable	AFR	EUR
mean	PulseRate_AutomatedReading	70.856	69.51
sum	PulseRate_AutomatedReading	221425	29877765
min	PulseRate_AutomatedReading	36	30
max	PulseRate_AutomatedReading	121	174
range	PulseRate_AutomatedReading	85	144
median	PulseRate_AutomatedReading	70	68
mode	PulseRate_AutomatedReading	68	65
var	PulseRate_AutomatedReading	123.915	136.108
std	PulseRate_AutomatedReading	11.1317	11.6666
nummissing	PulseRate_AutomatedReading	79	30283
nnz	PulseRate_AutomatedReading	3125	429834
mean	DiastolicBloodPressure_AutomatedReading	85.1146	82.1669
sum	DiastolicBloodPressure_AutomatedReading	265983	35318120
min	DiastolicBloodPressure_AutomatedReading	49	32
max	DiastolicBloodPressure_AutomatedReading	141	148
range	DiastolicBloodPressure_AutomatedReading	92	116
median	DiastolicBloodPressure_AutomatedReading	85	82
mode	DiastolicBloodPressure_AutomatedReading	86	81
var	DiastolicBloodPressure_AutomatedReading	125.58	113.898
std	DiastolicBloodPressure_AutomatedReading	11.2063	10.6723
nummissing	DiastolicBloodPressure_AutomatedReading	79	30283
nnz	DiastolicBloodPressure_AutomatedReading	3125	429834
mean	SystolicBloodPressure_AutomatedReading	140.597	139.896
sum	SystolicBloodPressure_AutomatedReading	439365	60130241
min	SystolicBloodPressure_AutomatedReading	94	62
max	SystolicBloodPressure_AutomatedReading	231	264
range	SystolicBloodPressure_AutomatedReading	137	202
median	SystolicBloodPressure_AutomatedReading	139	138
mode	SystolicBloodPressure_AutomatedReading	135	136
var	SystolicBloodPressure_AutomatedReading	385.271	386.569
std	SystolicBloodPressure_AutomatedReading	19.6283	19.6613
nummissing	SystolicBloodPressure_AutomatedReading	79	30295
nnz	SystolicBloodPressure_AutomatedReading	3125	429822
mean	MaximumHeartRateDuringFitnessTest	115.32	109.893
sum	MaximumHeartRateDuringFitnessTest	102058	7443149
min	MaximumHeartRateDuringFitnessTest	46	30
max	MaximumHeartRateDuringFitnessTest	226	300
range	MaximumHeartRateDuringFitnessTest	180	270
median	MaximumHeartRateDuringFitnessTest	122	112
mode	MaximumHeartRateDuringFitnessTest	136	100
var	MaximumHeartRateDuringFitnessTest	613.91	390.331
std	MaximumHeartRateDuringFitnessTest	24.7772	19.7568
nummissing	MaximumHeartRateDuringFitnessTest	2319	392386
nnz	MaximumHeartRateDuringFitnessTest	885	67731
